# Progression of prostate cancer reprograms MYC-mediated lipid metabolism via lysine methyltransferase 2A

**DOI:** 10.1101/2022.06.04.22276001

**Authors:** Nichelle C. Whitlock, Margaret E. White, Brian J. Capaldo, Anson T. Ku, Supreet Agarwal, Lei Fang, Scott Wilkinson, Shana Y. Trostel, Zhen-Dan Shi, Falguni Basuli, Karen Wong, Elaine M. Jagoda, Kathleen Kelly, Peter L. Choyke, Adam G. Sowalsky

## Abstract

**Background:** The activities of MYC, the androgen receptor, and its associated pioneer factors demonstrate substantial reprogramming between early and advanced prostate cancer. Although previous studies have shown a shift in cellular metabolic requirements associated with prostate cancer progression, the epigenetic regulation of these processes is incompletely described. Here, we have integrated chromatin immunoprecipitation sequencing (ChIP-seq) and whole-transcriptome sequencing to identify novel regulators of metabolism in advanced prostate tumors characterized by elevated MYC activity.

**Results:** Using ChIP-seq against MYC, HOXB13, and AR in LNCaP cells, we observed redistribution of co-bound sites suggestive of differential KMT2A activity as a function of *MYC* expression. In a cohort of 177 laser-capture microdissected foci of prostate tumors, *KMT2A* expression was positively correlated with MYC activity, AR activity, and *HOXB13* expression, but decreased with tumor grade severity. However, *KMT2A* expression was negatively correlated with these factors in 25 LuCaP patient-derived xenograft models of advanced prostate cancer and 99 laser-capture microdissected foci of metastatic castration-resistant prostate cancer. Stratified by *KMT2A* expression, ChIP-seq against AR and HOXB13 in 15 LuCaP patient-derived xenografts showed an inverse association with sites involving genes implicated in lipid metabolism, including the arachidonic acid metabolic enzyme *PLA2G4F*. LuCaP patient-derived xenograft models grown as organoids recapitulated the inverse association between *KMT2A* expression and fluorine-18 labeled arachidonic acid uptake *in vitro*.

**Conclusions:** Our study demonstrates that the epigenetic activity of transcription factor oncogenes exhibits a shift during prostate cancer progression with distinctive phenotypic effects on metabolism. These epigenetically driven changes in lipid metabolism may serve as novel targets for the development of novel imaging agents and therapeutics.
