## Supplementary Table 1 for "Progression of prostate cancer reprograms MYC-mediated lipid metabolism via lysine methyltransferase 2A"

### Sheet: Supplementary Table 1
ChIP Class	Upstream Regulator		Redestributed Rank	p-value of overlap		Core Rank	p-value of overlap
AR Gene Body	AFF1		22	0.00606		11	0.00229
AR Gene Body	ATF4		9	0.00115		13	0.00259
AR Gene Body	BCOR		18	0.00384		3	0.000352
AR Gene Body	BMI1		28	0.0146		10	0.00161
AR Gene Body	CBX5		49	0.0422		33	0.0205
AR Gene Body	CCNT1		4	0.000356		21	0.00738
AR Gene Body	EHMT2		33	0.017		35	0.0228
AR Gene Body	ERG		6	0.000496		5	0.000726
AR Gene Body	FOXA1		23	0.00607		26	0.00961
AR Gene Body	GFI1B		17	0.00374		27	0.0118
AR Gene Body	GLI1		41	0.0327		49	0.041
AR Gene Body	GLI2		8	0.00105		1	0.000133
AR Gene Body	GPS2		11	0.00142		2	0.000297
AR Gene Body	HEXIM1		29	0.0152		19	0.00593
AR Gene Body	ISX		51	0.0435		36	0.023
AR Gene Body	KLF10		52	0.0435		37	0.023
AR Gene Body	KLF4		31	0.0161		48	0.041
AR Gene Body	KMT2A		34	0.017		17	0.00416
AR Gene Body	LMO4		15	0.0032		9	0.00119
AR Gene Body	MRTFB		13	0.00213		18	0.00572
AR Gene Body	NCOR1		7	0.00079		25	0.00906
AR Gene Body	NEUROG1		25	0.00909		40	0.0308
AR Gene Body	PITX1		27	0.0144		23	0.00738
AR Gene Body	PSMD10		12	0.00208		39	0.0308
AR Gene Body	RUVBL2		39	0.0274		28	0.0143
AR Gene Body	SFR1		19	0.00503		12	0.00255
AR Gene Body	SIX2		38	0.0273		14	0.00335
AR Gene Body	STAT5A		30	0.016		42	0.0309
AR Gene Body	TCF7L2		16	0.00343		6	0.000887
AR Gene Body	TEAD1		1	4.08e-05		7	0.000921
AR Gene Body	TEAD2		5	0.000371		15	0.00354
AR Gene Body	TEAD3		3	0.000191		20	0.00611
AR Gene Body	TEAD4		2	0.000184		8	0.000921
AR Gene Body	TP63		21	0.00554		47	0.0395
AR Gene Body	TRERF1		26	0.0144		22	0.00738
AR Gene Body	ZBED6		35	0.0172		29	0.0162
AR Gene Body	ZNF282		10	0.00135		4	0.000494
AR Transcriptional Start Site	ATF4		15	0.00803		26	0.0226
AR Transcriptional Start Site	ATF6		57	0.0394		27	0.0241
AR Transcriptional Start Site	BCOR		1	0.000146		1	4.17e-05
AR Transcriptional Start Site	BMI1		2	0.000381		2	0.000111
AR Transcriptional Start Site	CCND1		22	0.0111		19	0.011
AR Transcriptional Start Site	CDX2		43	0.0264		20	0.0131
AR Transcriptional Start Site	CREB3L3		48	0.0334		28	0.0257
AR Transcriptional Start Site	CUX1		5	0.00125		9	0.00566
AR Transcriptional Start Site	EOMES		35	0.0197		16	0.0097
AR Transcriptional Start Site	EP300		36	0.021		40	0.0466
AR Transcriptional Start Site	EZH2		16	0.00871		14	0.00884
AR Transcriptional Start Site	FOXA1		28	0.015		35	0.0361
AR Transcriptional Start Site	FOXP1		33	0.0171		18	0.0103
AR Transcriptional Start Site	GLI2		46	0.0296		23	0.018
AR Transcriptional Start Site	GPS2		17	0.00907		8	0.00542
AR Transcriptional Start Site	HSF2		9	0.00338		4	0.002
AR Transcriptional Start Site	KAT5		6	0.00148		5	0.00385
AR Transcriptional Start Site	KLF6		4	0.000944		6	0.00459
AR Transcriptional Start Site	KMT2A		42	0.0251		21	0.0153
AR Transcriptional Start Site	KMT2B		26	0.0113		13	0.00862
AR Transcriptional Start Site	KMT2C		60	0.0443		32	0.0341
AR Transcriptional Start Site	MYC		19	0.00945		24	0.0194
AR Transcriptional Start Site	NCOA6		64	0.0443		34	0.0341
AR Transcriptional Start Site	NCOR1		29	0.0153		15	0.00924
AR Transcriptional Start Site	NFAT5		55	0.0368		25	0.0225
AR Transcriptional Start Site	PAX5		27	0.0136		10	0.0082
AR Transcriptional Start Site	RNF2		7	0.00255		3	0.00151
AR Transcriptional Start Site	TAF4B		62	0.0443		33	0.0341
AR Transcriptional Start Site	TLE4		25	0.0113		12	0.00862
AR Transcriptional Start Site	TOX		39	0.0224		22	0.0172
AR Transcriptional Start Site	TP53		3	0.000536		17	0.00976
AR Transcriptional Start Site	TRERF1		51	0.0334		29	0.0257
AR Transcriptional Start Site	UXT		13	0.00549		30	0.031
AR Transcriptional Start Site	YY1		20	0.00955		7	0.00459
AR Transcriptional Start Site	ZBTB33		24	0.0113		11	0.00862
AR Transcriptional Start Site	ZNF282		59	0.0443		31	0.0341
HOXB13 Gene Body	BCOR		6	0.0217		16	0.0319
HOXB13 Gene Body	BMI1		14	0.0413		5	0.0102
HOXB13 Gene Body	ERG		3	0.0109		4	0.00965
HOXB13 Gene Body	HIVEP3		11	0.0237		9	0.0154
HOXB13 Gene Body	HOXB4		10	0.0237		8	0.0154
HOXB13 Gene Body	KLF8		16	0.0469		14	0.0306
HOXB13 Gene Body	KMT2A		5	0.0146		1	0.00448
HOXB13 Gene Body	KMT2B		12	0.0237		10	0.0154
HOXB13 Gene Body	NRIP1		2	0.0109		2	0.00472
HOXB13 Gene Body	RBFOX2		18	0.0469		15	0.0306
HOXB13 Gene Body	SFR1		15	0.0469		13	0.0306
HOXB13 Gene Body	SMAD3		1	0.00928		12	0.0185
HOXB13 Gene Body	XBP1		13	0.0306		3	0.00728
HOXB13 Gene Body	ZNF687		9	0.0237		7	0.0154
HOXB13 Gene Body	ZSCAN1		7	0.0237		6	0.0154
HOXB13 Transcriptional Start Site	ARRB1		7	0.0166		7	0.0105
HOXB13 Transcriptional Start Site	BCOR		2	0.000169		1	4.24e-05
HOXB13 Transcriptional Start Site	BMI1		3	0.000307		2	7.76e-05
HOXB13 Transcriptional Start Site	CCND1		1	0.000158		3	0.000295
HOXB13 Transcriptional Start Site	EED		11	0.0189		11	0.012
HOXB13 Transcriptional Start Site	FOXO4		18	0.0421		17	0.0269
HOXB13 Transcriptional Start Site	HSF2		12	0.0189		12	0.012
HOXB13 Transcriptional Start Site	KMT2A		4	0.00125		4	0.000501
HOXB13 Transcriptional Start Site	KMT2B		5	0.00239		5	0.00151
HOXB13 Transcriptional Start Site	KMT2C		6	0.00952		6	0.00603
HOXB13 Transcriptional Start Site	MNT		13	0.0213		13	0.0135
HOXB13 Transcriptional Start Site	NCOR1		16	0.0398		15	0.0254
HOXB13 Transcriptional Start Site	NRIP1		8	0.0166		8	0.0105
HOXB13 Transcriptional Start Site	PHF1		14	0.0329		14	0.0209
HOXB13 Transcriptional Start Site	RNF2		9	0.0166		9	0.0105
HOXB13 Transcriptional Start Site	SIN3B		17	0.0398		16	0.0254
HOXB13 Transcriptional Start Site	SMARCC1		10	0.0166		10	0.0105
